# A common variant that alters SUN1 degradation associates with hepatic steatosis and metabolic traits in multiple cohorts

**DOI:** 10.1101/2022.10.19.22280653

**Authors:** Kapil K. Upadhyay, Xiaomeng Du, Yanhua Chen, Raymond Zhao, Elizabeth K. Speliotes, Graham F. Brady

## Abstract

Nonalcoholic fatty liver (NAFL) and nonalcoholic steatohepatitis (NASH) represent a genetically and phenotypically diverse entity with no approved therapy, making it imperative to define the spectrum of pathways contributing to its pathogenesis. Rare variants in genes encoding nuclear envelope proteins cause lipodystrophy that includes early-onset NASH; we hypothesized that common variants in nuclear envelope-related genes might also contribute to hepatic steatosis and NASH. In an association meta-analysis of nuclear envelope-related coding variants in three large cohorts (N>120,000 participants), rs6461378 (*SUN1* H118Y) was the top steatosis-associated variant (*P*<0.001). In ancestrally distinct validation cohorts, rs6461378 positively associated with NASH-related metabolic traits including increased serum fatty acids, decreased HDL, type 2 diabetes, hypertension, and cardiovascular disease. SUN1 H118Y was subject to increased proteasomal degradation relative to wild-type SUN1 in Huh7 cells, and SUN1 H118Y-expressing cells exhibited insulin resistance and increased lipid accumulation. Collectively, these data support a potential causal role for rs6461378 in NASH and metabolic disease.

**Lay Summary:** A common genetic variant that leads to an amino acid change in the nuclear envelope protein SUN1 was found to positively associate with hepatic steatosis in a meta-analysis of genomic data from multiple large cohorts. Follow-up studies in separate validation cohorts demonstrated strong positive associations with metabolic traits that are linked to nonalcoholic fatty liver disease, including insulin resistance, type 2 diabetes, hypertension, and cardiovascular disease. Testing of this variant in cell culture demonstrated biochemical differences from wild-type SUN1, with increased proteasomal degradation of the H118Y variant, decreased sensitivity to insulin, and increased lipid accumulation, suggesting that this is a functional variant with a potential causal role in human disease.
