## Supplementary Table 3 for "A common variant that alters SUN1 degradation associates with hepatic steatosis and metabolic traits in multiple cohorts"

### Sheet: sun_70snps_list.txt.match_metal
Supplementary Table 3. Nuclear envelope-related coding variants included in association meta-analysis. Position listed according to GRCh37.p13; direction of effect refers to effect of Allele 1 on steatosis (+, -, or mixed).
MarkerName	Allele1	Allele2	Freq1	FreqSE	MinFreq	MaxFreq	Zscore	P.value	Direction of Effect	HetISq	HetChiSq	HetDf	HetPVal	CHR	POS	Gene	AA Change
7:881668	t	c	0.447719	0.0136749	0.435151	0.4677	3.402	0.00067008	+	0	1.99802	2	0.368244	7	881668	SUN1	His118Tyr
7:897496	a	g	0.171054	0.00298115	0.165872	0.173055	-2.587	0.00967488	-	0	0.89658	2	0.638719	7	897496	SUN1	Glu376Lys
7:899886	t	c	0.00302529	0.0084443	0.000348922	0.0394	2.284	0.0223689	+	0	0.257066	2	0.879385	7	899886	SUN1	Thr549Met
5:126161690	t	c	0.0258786	0.00212753	0.0224785	0.0282	-2.264	0.0235807	-	0	0.347125	2	0.840665	5	126161690	LMNB1	Ala501Val
1:156108510	t	c	0.00181122	2.1e-11	0.00181122	0.00181122	2.236	0.0253317	+	0	0	0	1	1	156108510	LMNA	Arg644Cys
7:891100	t	g	0.00626029	0.000556093	0.00578806	0.007	-1.875	0.0608581	-	0	0.543268	2	0.762133	7	891100	SUN1	Trp246Cys
7:909119	a	g	0.999404	0.00176752	0.9812	0.999901	1.872	0.0612345	+	34.4779	3.05241	2	0.217359	7	909119	SUN1	Asn705Ser
1:6295019	a	t	0.998378	0	0.998378	0.998378	1.865	0.0621326	+	0	0	0	1	1	6295019	ICMT	Cys71Ser
3:14180750	t	c	0.00540549	0.00789952	0.00132544	0.0207	-1.808	0.0705318	-	0	0.000977	1	0.97506	3	14180750	TMEM43	Ala318Val
12:98927830	c	g	0.908645	0.00230149	0.906451	0.9118	-1.802	0.0715686	-	0	0.286063	2	0.866727	12	98927830	TMPO	Gln599Glu
12:98938295	c	g	0.011279	0.00300774	0.00917633	0.0173	-1.695	0.0900935	Mixed	5.07218	2.10686	2	0.348739	12	98938295	TMPO	Ala287Pro
22:39138331	t	c	0.000900003	0.00200298	0.000113351	0.006	1.695	0.0901066	+	0	0.011131	1	0.915976	22	39138331	SUN2	Arg369His
1:225605780	a	g	0.000439657	0.000582136	0.0002636	0.0042	1.565	0.117533	Mixed	0	1.06444	2	0.5873	1	225605780	LBR	Pro248Leu
3:14176384	a	g	0.994397	0.00826234	0.9784	0.998664	1.519	0.128854	+	0	0.02922	1	0.864271	3	14176384	TMEM43	Tyr233Cys
1:225600245	a	g	0.000940321	0.00238832	9.11255e-05	0.009	-1.517	0.129252	Mixed	0	1.09061	2	0.579666	1	225600245	LBR	Ala332Val
1:6293647	t	c	0.996072	0.000701469	0.99553	0.9971	1.44	0.149862	+	0	1.95465	2	0.376316	1	6293647	ICMT	Asn114Ser
7:901098	a	g	0.000394151	0.00147805	0.000140297	0.009	-1.414	0.157386	-	72.5758	3.64642	1	0.0561899	7	901098	SUN1	Gly621Ser
8:42914288	a	g	0.996539	0.000228227	0.99638	0.996867	-1.357	0.174815	-	0	0.08267	1	0.773711	8	42914288	FNTA	Asn85Ser
22:39137513	t	c	0.00948843	0.000385372	0.00896539	0.0101	-1.285	0.198737	Mixed	81.6073	10.8739	2	0.00435274	22	39137513	SUN2	Val399Ile
1:179886769	a	g	0.00281577	3.63602e-05	0.00276359	0.00284111	1.248	0.21221	+	0	0.283436	1	0.594458	1	179886769	TOR1AIP1	Asp384Asn
3:14174077	a	g	0.00153605	2.1e-11	0.00153605	0.00153605	1.207	0.227574	+	0	0	0	1	3	14174077	TMEM43	Glu142Lys
7:883107	t	c	0.00783656	0.000739565	0.00687441	0.00840783	1.143	0.252885	Mixed	67.5373	6.16091	2	0.0459383	7	883107	SUN1	Ala203Val
1:179877780	a	c	0.93906	0.00380561	0.935879	0.9451	1.117	0.264117	Mixed	33.2973	2.99838	2	0.223311	1	179877780	TOR1AIP1	Gln294His
1:225592364	t	c	0.000484335	0.00239703	0.000170627	0.0188	-1.088	0.276605	Mixed	0	0.344673	1	0.557144	1	225592364	LBR	Ala510Thr
12:98927984	a	g	0.00118279	0.00234822	0.000105223	0.0063	-0.968	0.332857	-	0	0.098606	1	0.753509	12	98927984	TMPO	Arg650His
3:14170981	t	c	0.00436073	0.00526197	0.0017825	0.0151	-0.966	0.334071	-	0	0.036631	1	0.848218	3	14170981	TMEM43	Arg28Trp
1:225609874	a	g	0.000860664	0.00219616	0.000144997	0.0076	-0.964	0.335043	Mixed	54.7443	2.20967	1	0.137148	1	225609874	LBR	Pro91Ser
12:98926856	a	g	0.00591292	0.000537275	0.00577461	0.008	0.952	0.341147	+	5.08029	1.05352	1	0.304697	12	98926856	TMPO	Arg274Lys
12:98926985	c	g	0.980853	0.0378582	0.8909	0.998567	0.92	0.357756	Mixed	45.5778	3.67497	2	0.159217	12	98926985	TMPO	Thr317Ser
22:39146265	a	g	0.00198908	0.00489638	0.000219073	0.0185	-0.919	0.358047	Mixed	0	0.17792	2	0.914882	22	39146265	SUN2	Ala183Val
7:883088	a	g	0.00151733	0.00411927	0.000264862	0.0193	0.896	0.370173	Mixed	74.7781	7.9296	2	0.0189718	7	883088	SUN1	Val197Met
1:225603006	t	c	0.0006684	0.00172394	8.23391e-05	0.0072	0.89	0.373724	Mixed	0	0.766213	2	0.68174	1	225603006	LBR	Gly289Glu
19:2435039	t	c	0.00107909	0.00246947	0.000185034	0.0079	-0.843	0.398963	-	0	0.06954	1	0.792007	19	2435039	LMNB2	Arg272Gln
12:98927506	t	g	0.995063	0.0120456	0.9574	0.999641	-0.805	0.420615	-	0	0.405169	2	0.816617	12	98927506	TMPO	Ser491Ala
12:98928103	t	c	0.00629479	0.020113	0.000219435	0.0811	0.791	0.429228	Mixed	59.6655	4.95853	2	0.0838047	12	98928103	TMPO	Arg690Cys
7:893125	a	g	0.99946	0.00160114	0.991	0.999954	-0.776	0.437782	Mixed	0	0.830233	2	0.660263	7	893125	SUN1	His378Arg
1:179876988	c	g	0.388315	0.0207203	0.372312	0.4217	-0.744	0.457048	Mixed	0	1.36757	2	0.504703	1	179876988	TOR1AIP1	Pro277Arg
7:899820	t	g	0.00429564	0.0153258	0.0022899	0.1214	-0.73	0.465369	-	0	0.342797	1	0.558219	7	899820	SUN1	Gly527Val
12:98927840	a	g	0.999813	0.000654284	0.995	0.99993	-0.713	0.475732	Mixed	0	0.781423	2	0.676575	12	98927840	TMPO	Gln602Arg
22:39144747	a	g	0.00370646	0.00925846	0.000303495	0.0349	-0.698	0.485309	Mixed	0	0.227886	2	0.892309	22	39144747	SUN2	Pro240Leu
1:156108384	a	g	0.0041	0	0.0041	0.0041	0.662	0.508054	+	0	0	0	1	1	156108384	LMNA	Gly602Ser
3:14180731	t	c	0.0144003	0.00223086	0.0113375	0.0179	0.631	0.528363	+	0	0.546306	2	0.760976	3	14180731	TMEM43	Arg312Trp
12:98926960	c	g	0.00494086	0.012044	0.000365272	0.0426	0.624	0.532618	+	0	0.565857	2	0.753574	12	98926960	TMPO	Ala309Pro
7:881594	a	c	0.99551	0.0116345	0.9509	0.999303	0.621	0.534428	Mixed	0	1.20409	2	0.54769	7	881594	SUN1	Gln93Pro
14:65528008	t	c	0.00154799	0.000197294	0.00126484	0.00168546	0.597	0.550373	Mixed	0	0.819088	1	0.365447	14	65528008	CHURC1-FNTB;FNTB	Ser431Leu
19:2435150	t	c	0.0153835	1.65e-10	0.0153835	0.0153835	0.547	0.584224	+	0	0	0	1	19	2435150	LMNB2	Arg235Gln
3:14183188	a	g	0.0020806	0.00547866	0.000220658	0.0206	-0.537	0.591035	-	0	0.118702	2	0.942376	3	14183188	TMEM43	Ala366Thr
7:878592	a	g	0.998614	0	0.998614	0.998614	-0.533	0.594044	-	0	0	0	1	7	878592	SUN1	Ser79Gly
7:881674	a	g	0.000433148	0.00145618	6.83442e-05	0.008	0.521	0.602568	+	0	0.493237	2	0.781439	7	881674	SUN1	Gly120Ser
22:39148537	t	c	0.968442	0.0565821	0.8544	0.996515	-0.473	0.636397	Mixed	71.2704	3.48073	1	0.0620874	22	39148537	SUN2	Thr33Ala
22:39134207	t	c	0.113765	0.00264338	0.109767	0.1172	-0.464	0.642688	Mixed	0	0.276976	2	0.870674	22	39134207	SUN2	Gly692Ser
12:98927281	a	g	0.99192	0.0193637	0.9314	0.999344	-0.429	0.668252	Mixed	0	1.22187	2	0.542843	12	98927281	TMPO	Lys416Glu
9:132580901	c	g	0.866473	0.00787638	0.859204	0.8779	-0.396	0.692399	Mixed	0	1.38253	2	0.500941	9	132580901	TOR1A	Asp216His
22:39147346	t	c	0.00170248	0.00453158	0.000104169	0.017	-0.392	0.695361	Mixed	0	0.094177	2	0.954003	22	39147346	SUN2	Arg52His
12:98927469	c	g	0.00662453	0.0152627	0.000708578	0.0543	-0.382	0.702192	Mixed	36.5037	3.14979	2	0.207029	12	98927469	TMPO	Lys176Asn
22:39135933	a	g	0.00154227	0.00395584	0.000156979	0.0149	-0.379	0.704757	Mixed	0	1.35036	2	0.509065	22	39135933	SUN2	Pro479Ser
22:39146382	c	g	0.9913	0	0.9913	0.9913	-0.372	0.709714	-	0	0	0	1	22	39146382	SUN2	Ser144Thr
1:179852074	t	c	0.381897	0.0155937	0.370429	0.4073	-0.341	0.733437	Mixed	0	1.43148	2	0.488831	1	179852074	TOR1AIP1	Met146Thr
12:98926748	t	g	0.993396	0.0152705	0.9457	0.999324	0.28	0.779344	Mixed	41.1718	3.39973	2	0.182708	12	98926748	TMPO	Leu238Arg
12:98926912	t	g	0.993396	0.0152706	0.9457	0.999325	0.28	0.779705	Mixed	41.1138	3.39638	2	0.183014	12	98926912	TMPO	Ser293Ala
22:39136274	t	c	0.00114743	0.000522455	0.000900838	0.0037	0.268	0.788486	Mixed	22.838	2.59195	2	0.273631	22	39136274	SUN2	Asp473Asn
1:225607144	t	c	0.790273	0.0615266	0.6891	0.832545	-0.233	0.815944	Mixed	0	0.364086	2	0.833565	1	225607144	LBR	Ser154Asn
22:39138332	a	g	0.0214861	0.00134815	0.0205691	0.0238	0.222	0.824586	Mixed	52.9334	4.2493	2	0.119475	22	39138332	SUN2	Arg369Cys
3:14175262	t	c	0.680911	0.0205033	0.6475	0.695967	0.126	0.899931	Mixed	0	0.192669	2	0.90816	3	14175262	TMEM43	Met179Thr
3:14174427	a	t	0.70331	0.00237521	0.7002	0.70688	-0.1	0.920158	Mixed	0	0.156917	2	0.92454	3	14174427	TMEM43	Lys168Asn
12:98927312	t	c	0.00213897	0.000228654	0.00181081	0.00229829	-0.078	0.937534	Mixed	20.8893	1.26405	1	0.260885	12	98927312	TMPO	Pro426Leu
1:179851707	c	g	0.99711	0	0.99711	0.99711	0.046	0.963645	+	0	0	0	1	1	179851707	TOR1AIP1	Pro24Ala
1:225592184	a	c	0.998392	0.0038936	0.9853	0.999871	0.045	0.96381	Mixed	53.0402	4.25896	2	0.118899	1	225592184	LBR	Ser537Ala
1:179833929	t	c	0.00424062	0.00146191	0.00250907	0.007	-0.044	0.965115	Mixed	0	1.01005	2	0.603489	1	179833929	TOR1AIP2	Gly128Asp
22:39147235	a	c	0.893301	0.00309915	0.890895	0.898587	-0.011	0.991555	Mixed	0	0.118905	2	0.94228	22	39147235	SUN2	Leu89Arg
